# Shorter androgen receptor polyQ alleles protect against life-threatening COVID-19 disease in males

**DOI:** 10.1101/2020.11.04.20225680

**Authors:** Margherita Baldassarri, Nicola Picchiotti, Francesca Fava, Chiara Fallerini, Elisa Benetti, Sergio Daga, Floriana Valentino, Gabriella Doddato, Simone Furini, Annarita Giliberti, Rossella Tita, Sara Amitrano, Mirella Bruttini, Susanna Croci, Ilaria Meloni, Anna Maria Pinto, Chiara Gabbi, Francesca Sciarra, Mary Anna Venneri, Marco Gori, Maurizio Sanarico, Francis P. Crawley, Uberto Pagotto, Flaminia Fanelli, Marco Mezzullo, Elena Dominguez-Garrido, Laura Planas-Serra, Agatha Schlüter, Roger Colobran, Pere Soler-Palacin, Pablo Lapunzina, Jair Tenorio, Spanish Covid HGE, Aurora Pujol, Maria Grazia Castagna, Marco Marcelli, Andrea M. Isidori, GEN-COVID Multicenter Study, Alessandra Renieri, Elisa Frullanti, Francesca Mari

## Abstract

**Background:** COVID-19 presentation ranges from asymptomatic to fatal. The variability in severity may be due in part to impaired Interferon type I response due to specific mutations in the host genome or to autoantibodies, explaining about 15% of the cases when combined. Exploring the host genome is thus warranted to further elucidate disease variability.

**Methods:** We developed a synthetic approach to genetic data representation using machine learning methods to investigate complementary genetic variability in COVID-19 infected patients that may explain disease severity, due to poly-amino acids repeat polymorphisms. Using host whole-exome sequencing data, we compared extreme phenotypic presentations (338 severe versus 300 asymptomatic cases) of the entire (men and women) Italian GEN-COVID cohort of 1178 subjects infected with SARS-CoV-2. We then applied the LASSO Logistic Regression model on Boolean gene-based representation of the poly-amino acids variability.

**Findings:** Shorter polyQ alleles (≤22) in the androgen receptor (*AR*) conferred protection against a more severe outcome in COVID-19 infection. In the subgroup of males with age <60 years, testosterone was higher in subjects with *AR* long-polyQ (≥23), possibly indicating receptor resistance (p=0.004 Mann-Whitney U test). Inappropriately low testosterone levels for the long-polyQ alleles predicted the need for intensive care in COVID-19 infected men. In agreement with the known anti-inflammatory action of testosterone, patients with long-polyQ (≥23) and age>60 years had increased levels of C Reactive Protein (p=0.018).

**Interpretation:** Our results may contribute to design reliable clinical and public health measures and provide a rationale to test testosterone treatment as adjuvant therapy in symptomatic COVID-19 men expressing *AR* polyQ longer than 23 repeats.

**Funding:** MIUR project “Dipartimenti di Eccellenza 2018-2020” to Department of Medical Biotechnologies University of Siena, Italy (Italian D.L. n.18 March 17, 2020). Private donors for COVID research and charity funds from Intesa San Paolo.

**Boxes:** *Evidence before this study:* We searched on Medline, EMBASE, and Pubmed for articles published from January 2020 to August 2020 using various combinations of the search terms “sex-difference”, “gender” AND SARS-Cov-2, or COVID. Epidemiological studies indicate that men and women are similarly infected by COVID-19, but the outcome is less favorable in men, independently of age. Several studies also showed that patients with hypogonadism tend to be more severely affected. A prompt intervention directed toward the most fragile subjects with SARS-Cov2 infection is currently the only strategy to reduce mortality. glucocorticoid treatment has been found cost-effective in improving the outcome of severe cases. Clinical algorithms have been proposed, but little is known on the ability of genetic profiling to predict outcome and disclose novel therapeutic strategies.

*Added-value of this study:* In a cohort of 1178 men and women with COVID-19, we used a supervised machine learning approach on a synthetic representation of the uncovered variability of the human genome due to poly-amino acid repeats. Comparing the genotype of patients with extreme manifestations (severe vs. asymptomatic), we found that the poly-glutamine repeat of the androgen receptor (AR) gene is relevant for COVID-19 disease and defective AR signaling identifies an association between male sex, testosterone exposure, and COVID-19 outcome. Failure of the endocrine feedback to overcome AR signaling defect by increasing testosterone levels during the infection leads to the fact that polyQ becomes dominant to T levels for the clinical outcome.

*Implications of all the available evidence:* We identify the first genetic polymorphism predisposing some men to develop a more severe disease irrespectively of age. Based on this, we suggest that sizing the *AR* poly-glutamine repeat has important implications in the diagnostic pipeline of patients affected by life-threatening COVID-19 infection. Most importantly, our studies open to the potential of using testosterone as adjuvant therapy for severe COVID-19 patients having defective androgen signaling, defined by this study as ≥23 PolyQ repeats and inappropriate levels of circulating androgens.
