## Supplementary Table S2 for "Shorter androgen receptor polyQ alleles protect against life-threatening COVID-19 disease in males"

### Sheet: Foglio1
Supplementary Table S2. PolyQ alleles correlation with COVID-19 outcome
All males
	<22	>23	Marginal Row Totals
Cases	152 (158.68) [0.28]	83 (76.32) [0.58]	235
Controls	85 (78.32) [0.57]	31 (37.68) [1.18]	116
Marginal Column Totals	237	114	351 (Grand Total)
	p-value	0.1
M<60 4-3 vs 0
	<22	>23	Marginal Row Totals
Cases	52 (59.15) [0.86]	36 (28.85) [1.77]	88
Controls	71 (63.85) [0.8]	24 (31.15) [1.64]	95
Marginal Column Totals	123	60	183 (Grand Total)
	p-value	0.024
