## Supplementary Table S3 for "Shorter androgen receptor polyQ alleles protect against life-threatening COVID-19 disease in males"

### Sheet: Foglio1
Supplementary Table S3. Hormonal characteristics of the entire male set (all clinical outcomes)
	N	Median	25th percent.	75th percent.	Mean		Range
Full set					Mean	Std. Error	Minimum	Maximum
Total Testosterone (nmol/L)	321	11.709	7.26575	16.5065	12.176	0.385755	0.155	49.296
Calculated free Testosterone (nmol/L)	269	0.241287	0.148966	0.371265	0.276866	0.0113922	0.0033	1.2719
SHBG (nmol/L)	269	42.302	24.624	72.8435	58.2132	3.03834	6.344	193.252
LH_(mlU/mL)§	42	2.6	2	3.8	3.34762	0.371881	0.1	12.6
Age groups < 60
Total Testosterone (nmol/L)	183	12.787	9.188	17.83
Calculated free Testosterone (nmol/L)	150	0.288535	0.195156	0.420514
SHBG (nmol/L)	150	35.682	22.743	61.296
LH_(mlU/mL)§	26	2.4	2.025	3.225
Age groups > 60
Total Testosterone (nmol/L)	138	10.2935	5.46975	16.0048
Calculated free Testosterone (nmol/L)	119	0.191759	0.092896	0.306301
SHBG (nmol/L)	119	49.975	31.469	89.242
LH_(mlU/mL)§	16	2.7	1.875	4.25
