## Supplementary Table S4 for "Shorter androgen receptor polyQ alleles protect against life-threatening COVID-19 disease in males"

### Sheet: Foglio1
Supplementary Table S4. Predicting likelihood of requiring intensive care (intubation or CPAP/BiPAP Ventilation) during COVID19 infection.
			B	S.E.	Wald	p	OR	p	Nagelkerke R Square
Main effects
Age group ( ≤ 60 or > 60)			0.697	0.244	8.163	0.004	2.009
polyQ category ( ≤ 22 or ≥ 23)			0.375	0.266	1.98	0.159	1.455
Constant			-0.753	0.282	7.103	0.008	0.471
Interaction term
Total Testosterone X PolyQ repeat lenght			-0.002	0.001	5.628	0.018	0.998
Full model								<0,0001	0.075
